# Genome-wide Association Study of Pulmonary Function in Europeans and Africans from the UK Biobank Identifies Distinct Variants

**DOI:** 10.1101/2022.01.07.22268836

**Authors:** Musalula Sinkala, Samar S. M. Elsheikh, Mamana Mbiyavanga, Joshua Cullinan, Nicola J. Mulder

**Affiliations:** University of Cape Town, Faculty of Health Sciences, Institute of Infectious Disease and Molecular Medicine, Computational Biology Division, Anzio Rd, Observatory, 7925, Cape Town, South Africa; Pharmacogenetics Research Clinic, Campbell Family Mental Health Research Institute, Centre for Addiction and Mental Health, Toronto, ON, Canada

## Abstract

Pulmonary function is an indicator of well-being, and pulmonary pathologies are the third major cause of death worldwide. FEV1, FVC, and PEF are quantitively used to assess pulmonary function. We conducted a genome-wide association analysis of pulmonary function in 383,471 individuals of European and 5,978 African descent represented in the UK Biobank. Here, we report 817 variants in Europeans and 3 in Africans associated (p-values < 5 × 10^−8^) with three pulmonary function parameters; FEV1, FVC and PEF. In addition to 377 variants in Europeans previously reported to be associated with phenotypes related to pulmonary function, we identified 330 novel loci, including an *ISX* intergenic variant rs369476290 on chromosome 22 in Africans and a *KDM2A* intron variant rs12790261 on chromosome 11 in Europeans. Remarkably, we find no shared variants among Africans and Europeans. Enrichment analyses of variants separately for each ancestry background revealed significant enrichment for terms related to pulmonary phenotypes in Europeans but not Africans. Further analysis of studies of pulmonary phenotypes revealed individuals of European background are disproportionally overrepresented in datasets compared to Africans, with the gap widening over the past five years. Our findings offer a better understanding of the different variants that modify pulmonary function in Africans and Europeans, a significant finding for future GWAS studies and medicine.
