## Supplementary File 1 for "Genome-wide Association Study of Pulmonary Function in Europeans and Africans from the UK Biobank Identifies Distinct Variants"

### Sheet: FVC AFR
CHR	POS	REF	ALT	P	ID	NEAREST_GENES
4	61183218	A	G	1.773e-09	rs571481915	LPHN3
22	35140134	T	C	1.95e-09	rs369476290	ISX

### Sheet: FVC EUR
CHR	POS	REF	ALT	P	ID	NEAREST_GENES
12	66359752	C	A	1.154e-63	rs8756	HMGA2,AC090673.2
4	17884986	T	C	3.697e-63	rs16895971	LCORL
17	44326845	A	G	1.761e-62	rs2696624	KANSL1
12	66351826	T	C	3.656e-60	rs1351394	HMGA2,AC090673.2
11	66988048	C	A	2.058e-58	rs12790261	AP001885.1,KDM2A
11	67024534	C	T	9.319e-58	rs7952436	KDM2A,ADRBK1
11	66899619	A	G	1e-57	rs56088284	KDM2A
11	67184725	G	A	3.85e-55	rs61734601	PPP1CA,CARNS1
17	44856641	G	C	1.115e-54	rs199515	WNT3
17	43544379	G	A	2.414e-53	rs55663797	PLEKHM1
17	43555253	A	G	4.485e-53	rs56192752	PLEKHM1
6	126966308	T	C	1.009e-51	rs4549631	CENPW
1	17306029	C	A	3.837e-51	rs9435731	MFAP2
17	44800946	C	T	5.199e-51	rs199453	NSF
13	50722895	C	A	8.67e-49	rs1326122	DLEU1
2	55987068	A	G	4.505e-48	rs6755214	PNPT1
6	32080146	A	C	1.059e-47	rs3130342	TNXB,ATF6B
6	32050544	C	T	1.602e-47	rs3130287	TNXB
4	145650021	G	A	1.991e-47	rs1492820	HHIP
6	31812038	T	G	7.299e-46	rs9267576	C6orf48
15	100692953	G	A	2.564e-45	rs72755233	ADAMTS17
2	56189500	C	T	2.829e-43	rs74938797	EFEMP1
2	56199556	A	G	2.986e-43	rs55805406	EFEMP1
6	31577825	A	G	3.974e-43	rs2857609	AIF1
11	66703817	A	G	6.626e-43	rs34469991	PC,C11orf86
9	98231008	A	G	2.098e-42	rs16909898	PTCH1
11	66501624	T	C	2.614e-42	rs34419890	SPTBN2
3	141105570	A	G	1.176e-41	rs724016	ZBTB38
6	142777064	A	G	1.785e-40	rs7776375	GPR126
13	50349898	G	A	1.91e-40	rs78844280	KPNA3
4	145643079	G	A	1.714e-39	rs6854783	HHIP
6	142797289	G	A	2.274e-39	rs7763064	GPR126
16	69793463	C	A	9.864e-38	rs12925700	WWP2
16	69917740	C	T	4.564e-37	rs6499270	WWP2
4	145825151	A	G	1.613e-35	rs951252	ANAPC10
6	130349119	C	T	3.06e-35	rs6569648	L3MBTL3
17	62007498	A	G	4.091e-35	rs2070776	CD79B
9	139110654	C	T	5.266e-34	rs12684650	QSOX2
5	77438686	C	T	2.558e-33	rs7378759	AP3B1
20	47685320	G	C	2.718e-33	rs2227946	CSE1L
5	77397682	G	A	1.978e-32	rs425641	AP3B1
2	23973799	T	C	7.545e-31	rs6751857	ATAD2B
2	242497274	G	T	3.12e-29	rs56211918	BOK
16	69588572	T	C	3.252e-29	rs1364063	NFAT5
12	93976954	A	G	3.493e-29	rs3825199	SOCS2
3	158241767	A	C	4.628e-29	rs1595029	RSRC1
10	124217414	T	C	5.521e-29	rs78973239	ARMS2
7	23502974	T	A	8.32e-29	rs12534093	IGF2BP3
15	84580582	A	C	9.559e-29	rs11259936	ADAMTSL3
15	84582124	G	T	1.783e-28	rs4842838	ADAMTSL3
1	41530871	T	C	1.822e-28	rs6686842	SCMH1
15	84573041	T	G	3.635e-28	rs7183263	ADAMTSL3
8	57194163	T	C	8.75e-28	rs7460090	SDR16C5
15	84568158	T	A	1.084e-27	rs10906982	ADAMTSL3
4	106074826	T	G	1.78e-27	rs6533181	TET2
4	106066982	T	C	1.875e-27	rs7661349	TET2
15	74243246	T	C	5.901e-27	rs12437465	LOXL1
2	25086827	T	G	3.361e-26	rs1529897	ADCY3
14	93103309	C	T	3.523e-26	rs10498635	RIN3
14	93102251	C	T	3.591e-26	rs17184313	RIN3
14	93099234	T	A	6.637e-26	rs11627441	RIN3
7	2763102	C	T	2.56e-25	rs798544	AMZ1
1	172203894	G	A	3.319e-25	rs12402966	DNM3
6	34207990	C	T	3.571e-25	rs114344942	HMGA1
1	218609702	A	G	4.193e-25	rs6684205	TGFB2
1	172214187	T	C	7.881e-25	rs16844126	DNM3
7	2859847	G	A	8.024e-25	rs2533879	GNA12
4	106211443	A	G	9.876e-25	rs2647268	TET2
7	2758309	A	G	1.293e-24	rs798560	AMZ1
3	172165727	C	T	1.445e-24	rs572169	GHSR
7	2795957	A	G	1.513e-24	rs798497	AMZ1,GNA12
4	106212562	G	A	2.256e-24	rs2726491	TET2
15	74229065	G	A	2.372e-24	rs893817	LOXL1
1	41745770	T	C	3.024e-24	rs2154319	SCMH1
1	172189889	T	G	4.442e-24	rs678962	DNM3
3	157875221	C	T	6.462e-24	rs6800218	RSRC1
6	35418954	T	C	4.389e-23	rs6907678	FANCE
12	65991966	T	C	6.801e-23	rs10784482	MSRB3
3	71542279	C	A	2.542e-22	rs73093445	FOXP1
2	199696832	T	C	3.401e-22	rs10931835	PLCL1
7	92264410	T	C	4.548e-22	rs2282978	CDK6
20	47557014	G	A	9.338e-22	rs6019545	ARFGEF2
7	46577056	A	G	1.522e-21	rs723149	AC011294.3
22	30592487	C	G	2.012e-21	rs713875	HORMAD2
20	62343956	T	G	2.926e-21	rs2315008	ZGPAT,RP4-583P15.15
22	30494371	G	A	3.224e-21	rs2412971	HORMAD2
14	94844947	C	T	3.74e-21	rs28929474	SERPINA1
3	157992814	A	G	4.36e-21	rs7643792	RSRC1
20	62337406	A	G	6.393e-21	rs6011040	ARFRP1
15	89415247	C	G	8.002e-21	rs3817428	ACAN
1	26756856	T	C	1.065e-20	rs17261915	LIN28A
17	61629692	G	C	1.348e-20	rs9896476	DCAF7
3	71679148	C	T	1.683e-20	rs830620	EIF4E3
5	108086375	A	C	2.038e-20	rs77606373	FER
6	152157881	C	T	2.876e-20	rs6902771	ESR1
6	152129077	T	C	3.117e-20	rs2077647	ESR1
3	71682905	A	G	3.145e-20	rs35987099	EIF4E3
5	158382797	C	A	7.017e-20	rs6556376	EBF1
6	26122957	G	A	9.47e-20	rs13200797	HIST1H2BC
6	25904652	A	C	1.56e-19	rs7748167	SLC17A2
3	169300219	C	T	1.592e-19	rs1344555	MECOM
5	122681834	C	T	1.906e-19	rs1047440	CEP120
3	169263164	T	G	2.196e-19	rs16854063	MECOM
22	30423460	C	T	2.94e-19	rs12537	MTMR3
5	122657199	G	A	3.471e-19	rs1582931	CEP120
5	122727026	G	A	3.652e-19	rs6876883	CEP120
11	67470924	C	A	4.427e-19	rs67883055	ALDH3B2
17	79959703	C	G	6.688e-19	rs9912553	ASPSCR1
19	55993436	G	T	6.868e-19	rs147110934	ZNF628
3	129050756	T	C	7.393e-19	rs6439167	H1FX
14	24835500	T	C	8.387e-19	rs36226649	NFATC4
5	176516631	G	A	1.061e-18	rs1966265	FGFR4
7	140774467	C	G	1.452e-18	rs477223	TMEM178B
6	26309908	G	A	1.474e-18	rs10484439	HIST1H4H
3	157928701	C	T	1.798e-18	rs1729999	RSRC1
17	62754586	T	C	1.831e-18	rs9908143	LRRC37A3
2	25192908	C	A	1.942e-18	rs56784950	DNAJC27
2	25194741	G	A	1.947e-18	rs7593864	DNAJC27
15	67500330	T	C	2.067e-18	rs4776905	AAGAB
10	93043858	T	C	2.349e-18	rs13675	PCGF5
1	150551327	G	A	2.938e-18	rs11580946	MCL1
5	176521456	C	T	4.319e-18	rs2011077	FGFR4
3	169265705	T	C	4.364e-18	rs11709963	MECOM
5	170858194	C	A	4.58e-18	rs75073573	FGF18
6	22056923	A	C	4.662e-18	rs2294214	PRL
11	67441143	G	T	4.754e-18	rs35632190	ALDH3B2
1	26450009	C	T	5.333e-18	rs17163588	PDIK1L
6	26582035	C	T	6.036e-18	rs13198716	ABT1
12	65718299	T	G	6.904e-18	rs17178006	MSRB3
17	62757146	T	C	7.772e-18	rs9807032	LRRC37A3
6	81046299	G	A	7.987e-18	rs2322754	BCKDHB
12	30781912	A	G	8.017e-18	rs6487923	IPO8
2	241746355	C	A	1.005e-17	rs11681088	KIF1A
3	157937939	A	G	1.145e-17	rs698979	RSRC1
4	25408838	G	A	1.187e-17	rs34811474	ANAPC4
6	27810626	T	C	1.282e-17	rs175597	HIST1H2BN
15	84382953	T	C	1.582e-17	rs2562768	ADAMTSL3
6	27798257	T	C	1.741e-17	rs200489	HIST1H4K
1	149906413	T	C	1.826e-17	rs11205303	MTMR11
6	35088381	C	G	2.368e-17	rs2234045	TCP11
19	41117869	A	G	2.486e-17	rs1131620	LTBP4
19	41118056	A	G	2.671e-17	rs1051303	LTBP4
6	35043059	G	A	3.293e-17	rs820062	ANKS1A
2	25301755	A	T	5.343e-17	rs478222	EFR3B
19	4966189	G	C	6.999e-17	rs35514860	KDM4B
6	109783941	A	G	7.674e-17	rs1046943	MICAL1,ZBTB24
19	41125177	G	C	8.478e-17	rs7259554	LTBP4
12	28605426	G	A	1.061e-16	rs10771427	CCDC91
3	185327012	C	T	1.222e-16	rs73175547	SENP2
6	34381136	G	A	1.261e-16	rs77393224	RPS10-NUDT3
9	99093719	T	C	1.698e-16	rs7028361	SLC35D2
6	142336801	G	A	1.818e-16	rs11155227	NMBR
10	94963391	A	G	2.115e-16	rs72815193	MYOF
6	27669976	A	G	2.132e-16	rs17749927	HIST1H2BL
19	4965064	G	A	2.171e-16	rs10853981	KDM4B
4	146139896	A	G	2.214e-16	rs11736535	OTUD4
6	27491299	G	A	2.226e-16	rs6904596	ZNF184
9	99148152	A	G	2.646e-16	rs10820507	ZNF367
6	142548099	C	T	3.101e-16	rs225717	VTA1
1	26883511	A	C	3.661e-16	rs2229712	RPS6KA1
12	94207532	G	A	3.675e-16	rs3847787	CRADD
16	3695354	G	A	3.934e-16	rs735830	DNASE1
6	142345692	G	C	4.252e-16	rs11968035	NMBR
6	34979247	C	T	4.801e-16	rs72896231	ANKS1A
6	142527142	A	G	4.809e-16	rs225694	VTA1
8	120596023	A	G	5.167e-16	rs10283100	ENPP2
13	51105334	G	A	5.633e-16	rs3118905	DLEU1
6	142561251	G	T	6.574e-16	rs225738	VTA1
20	32333181	G	T	6.728e-16	rs7274811	ZNF341
1	22445991	C	T	6.983e-16	rs3765351	WNT4
9	15900771	C	A	8.366e-16	rs1891212	CCDC171
6	22076031	C	T	9.419e-16	rs196023	PRL
6	7240876	G	A	9.732e-16	rs41302867	RREB1
8	135612745	A	G	1.06e-15	rs894344	ZFAT
6	27251379	A	G	1.327e-15	rs13207082	POM121L2
1	26482411	G	A	1.45e-15	rs75204979	FAM110D
6	27185664	T	C	1.537e-15	rs13219354	PRSS16
11	47529947	C	A	1.7e-15	rs7124681	CELF1
4	3510769	G	A	1.723e-15	rs10001975	LRPAP1
11	66329639	G	A	1.818e-15	rs77239910	CTSF
2	178565913	T	C	1.872e-15	rs17400325	PDE11A
3	71536301	C	T	1.999e-15	rs62247171	FOXP1
1	22475649	T	C	2.449e-15	rs7521775	WNT4
3	13800722	T	C	2.501e-15	rs4257528	WNT7A
3	32937596	C	T	2.83e-15	rs4909017	TRIM71
6	135977877	A	C	2.843e-15	rs6916825	AHI1
2	24892032	T	C	3.092e-15	rs11895626	NCOA1
9	96914890	G	A	3.24e-15	rs112594996	PTPDC1
5	77556030	G	A	4.266e-15	rs67265131	AP3B1
11	47650993	C	T	4.32e-15	rs3817334	MTCH2
8	135637337	C	G	4.686e-15	rs12680655	ZFAT
8	135637692	G	T	5.082e-15	rs4909323	ZFAT
1	26873245	A	G	5.306e-15	rs2278978	RPS6KA1
3	32929115	T	C	6.163e-15	rs9310995	TRIM71
2	241852256	C	T	7.482e-15	rs73006024	AC104809.3
18	20720973	G	T	9.281e-15	rs11082304	CABLES1
9	99282269	G	C	1.237e-14	rs10820757	CDC14B
9	78515195	A	G	1.405e-14	rs35650604	PCSK5
13	71689027	C	T	1.934e-14	rs35756579	DACH1
19	56011573	C	T	2.031e-14	rs61747393	SSC5D
8	78160179	T	C	2.974e-14	rs7846385	PEX2
2	46921285	G	A	4.336e-14	rs12474201	SOCS5
8	78178485	A	C	4.38e-14	rs6473015	PEX2
6	81448563	T	C	5.177e-14	rs35425246	BCKDHB
20	47480655	C	T	5.309e-14	rs11908276	PREX1
9	15611443	A	G	6.629e-14	rs10962099	CCDC171
8	123985708	A	G	7.002e-14	rs3802266	ZHX2
6	81463045	T	G	7.458e-14	rs13197404	BCKDHB
1	227668181	G	A	7.577e-14	rs2819522	ZNF678
13	51173732	G	C	1.002e-13	rs475883	DLEU1
1	218858734	A	G	1.089e-13	rs1481363	C1orf143
5	42724294	A	G	1.092e-13	rs62372052	GHR
11	65820673	A	G	1.179e-13	rs503156	SF3B2
20	47469238	T	C	1.48e-13	rs34112716	PREX1
6	109956050	C	T	1.533e-13	rs13201430	AK9
9	78542286	G	A	1.756e-13	rs11144688	PCSK5
6	22100075	G	A	2.067e-13	rs1207775	PRL
4	166334391	T	C	2.214e-13	rs10517844	CPE
20	33320571	T	C	2.333e-13	rs45465702	TP53INP2,NCOA6
9	15783816	G	A	2.377e-13	rs10756704	CCDC171
11	65715204	G	A	3.304e-13	rs71455793	SART1
12	122985057	G	T	3.523e-13	rs1473553	ZCCHC8
8	120429024	G	A	4.079e-13	rs2279112	NOV
6	158910698	G	A	4.115e-13	rs12206717	TULP4
3	156505652	C	A	4.289e-13	rs62277141	LEKR1
12	20831714	T	C	4.839e-13	rs11045385	PDE3A
5	42847866	C	T	5.292e-13	rs62372061	SEPP1
1	218837881	G	A	5.906e-13	rs77328429	C1orf143
16	30803299	C	T	6.39e-13	rs11645175	ZNF629
4	13207050	A	G	6.559e-13	rs6851567	RAB28
7	140244560	C	T	7.178e-13	rs2293177	DENND2A
1	155151493	C	T	8.318e-13	rs11264341	TRIM46,RP11-201K10.3
2	241845327	G	T	8.451e-13	rs34887465	C2orf54
12	123116209	C	T	1.148e-12	rs7295397	HCAR1
6	105378954	C	T	1.193e-12	rs7759938	LIN28B
1	38289383	T	C	1.257e-12	rs12751325	MTF1
1	38279987	T	C	1.461e-12	rs3748682	MTF1
19	8633943	C	T	1.559e-12	rs11672367	MYO1F
16	30785824	C	T	1.576e-12	rs11642862	RNF40
12	3351169	T	C	1.608e-12	rs74576293	TSPAN9
14	24707479	G	A	1.619e-12	rs34354104	GMPR2
13	92024574	A	G	1.647e-12	rs7319045	GPC5
12	3379139	T	C	1.674e-12	rs73048933	TSPAN9
5	133922901	T	C	2.02e-12	rs17167630	PHF15
18	22284486	C	T	2.082e-12	rs339938	HRH4
2	46918665	A	G	2.703e-12	rs7596521	SOCS5
6	158873908	C	T	2.823e-12	rs17503148	TULP4
3	72400381	G	A	3.8e-12	rs6792408	RYBP
12	56718422	T	C	3.917e-12	rs11171803	PAN2
3	156544488	C	G	3.94e-12	rs62273902	LEKR1
6	19839415	C	T	4.158e-12	rs41271299	ID4
6	135739355	C	A	4.364e-12	rs11154801	AHI1
20	33114201	A	G	6.074e-12	rs8116198	DYNLRB1
12	123112806	G	A	6.347e-12	rs6489159	HCAR1
2	24729639	C	T	6.667e-12	rs62140840	NCOA1
9	16044097	A	G	8.649e-12	rs1359956	CCDC171
12	56636975	C	G	8.868e-12	rs59626664	ANKRD52
12	56740682	C	G	8.98e-12	rs2066807	STAT2
12	122943376	A	C	9.464e-12	rs10846921	ZCCHC8
12	56627619	A	G	9.957e-12	rs75274818	SLC39A5
8	120558078	C	T	1.121e-11	rs16892729	ENPP2
6	135945108	G	T	1.363e-11	rs7767066	AHI1
3	156570680	G	A	1.441e-11	rs62273959	LEKR1
20	32654818	C	A	1.667e-11	rs79027916	RALY
4	18167956	G	T	1.675e-11	rs75584197	LCORL
15	99202875	C	T	1.679e-11	rs8028620	IGF1R
1	19976782	A	G	2.208e-11	rs1115163	MINOS1-NBL1,NBL1
1	22506437	A	G	2.602e-11	rs12023766	WNT4
2	241831472	A	G	2.911e-11	rs6724533	C2orf54
2	232978214	C	T	4.461e-11	rs3100596	DIS3L2
5	42824857	G	T	4.943e-11	rs1862629	SEPP1
2	157016257	C	T	6.377e-11	rs72902177	NR4A2
1	221471804	C	T	6.513e-11	rs35144807	DUSP10
5	77145740	T	C	6.83e-11	rs7732015	TBCA
5	129000386	T	G	7.006e-11	rs13436218	ADAMTS19
20	45572360	A	G	7.39e-11	rs1206743	EYA2
1	151060527	G	A	7.957e-11	rs6688113	GABPB2
14	37544995	A	G	8.54e-11	rs12879259	SLC25A21
5	42436916	A	C	1.313e-10	rs17574650	GHR
5	134076812	G	A	1.407e-10	rs12657663	CAMLG
5	134077442	C	A	2.045e-10	rs79706599	CAMLG
16	31004812	T	C	2.285e-10	rs12445568	STX1B
19	4056207	C	A	2.418e-10	rs67602344	ZBTB7A
6	140273647	G	A	2.448e-10	rs642858	CITED2
15	99204101	T	C	3.309e-10	rs8027457	IGF1R
1	38461319	C	A	3.423e-10	rs61776719	FHL3
1	184023529	A	C	5.746e-10	rs1046934	TSEN15
16	70548297	G	A	6.096e-10	rs3931036	COG4
13	51308500	C	T	7.225e-10	rs79528914	DLEU7
6	34775096	C	T	7.611e-10	rs72894003	UHRF1BP1
4	144359490	C	T	7.975e-10	rs28925904	GAB1
9	15784631	A	G	9.31e-10	rs1539172	CCDC171
21	38086271	G	A	2.002e-09	rs2243490	SIM2
6	140265162	C	T	2.161e-09	rs12525047	CITED2
2	200011863	C	T	3.502e-09	rs77064030	SATB2
12	123154039	A	G	4.234e-09	rs6489191	HCAR1
13	29067865	T	C	4.347e-09	rs4769602	FLT1
4	100504664	T	C	4.87e-09	rs3816873	MTTP
13	29051331	G	A	4.876e-09	rs17553014	FLT1
6	18673711	C	T	5.947e-09	rs9297087	RNF144B
6	35633456	A	G	7.731e-09	rs13192954	FKBP5
11	125461788	C	T	1.182e-08	rs503287	STT3A
6	18618735	C	A	1.194e-08	rs6921309	RNF144B
14	24731714	C	T	1.284e-08	rs41295332	TGM1
13	115075715	A	G	1.412e-08	rs9525326	CHAMP1
2	203708307	A	G	1.465e-08	rs934287	ICA1L
11	125464841	A	G	1.65e-08	rs543389	STT3A
11	125461709	A	G	1.653e-08	rs548181	STT3A
12	102275602	C	A	4.182e-08	rs55813401	DRAM1
1	113248791	C	A	4.211e-08	rs12144044	RHOC,RP11-426L16.10

### Sheet: FEV1 AFR
CHR	POS	REF	ALT	P	ID	NEAREST_GENES
8	20598779	T	A	4.764e-08	rs536516159	LZTS1

### Sheet: FEV1 EUR
CHR	POS	REF	ALT	P	ID	NEAREST_GENES
12	66359752	C	A	8.348e-58	rs8756	HMGA2,AC090673.2
12	66358347	C	T	3.034e-55	rs1042725	HMGA2,AC090673.2
12	66351826	T	C	3.498e-55	rs1351394	HMGA2,AC090673.2
17	43544379	G	A	7.327e-52	rs55663797	PLEKHM1
4	145480780	A	G	8.302e-52	rs1828591	HHIP
4	145486389	A	G	9.344e-52	rs13118928	HHIP
17	43555253	A	G	9.955e-52	rs56192752	PLEKHM1
4	145479761	A	G	2.451e-51	rs6537293	HHIP
4	145436324	T	C	4.58e-51	rs12504628	HHIP
17	44856641	G	C	7.688e-51	rs199515	WNT3
4	145506456	T	C	9.72e-51	rs13141641	HHIP
4	145858473	A	G	3.488e-47	rs813139	ANAPC10
4	17884986	T	C	5.043e-47	rs16895971	LCORL
15	84580582	A	C	3.351e-46	rs11259936	ADAMTSL3
15	84582124	G	T	5.18e-46	rs4842838	ADAMTSL3
15	84573041	T	G	1.746e-45	rs7183263	ADAMTSL3
15	84568158	T	A	4.134e-45	rs10906982	ADAMTSL3
11	66988048	C	A	7.922e-43	rs12790261	AP001885.1,KDM2A
11	67024534	C	T	2.098e-42	rs7952436	KDM2A,ADRBK1
11	66899619	A	G	5.029e-42	rs56088284	KDM2A
11	67184725	G	A	7.366e-40	rs61734601	PPP1CA,CARNS1
4	106066982	T	C	1.706e-39	rs7661349	TET2
4	145643079	G	A	1.877e-39	rs6854783	HHIP
15	100692953	G	A	3.336e-39	rs72755233	ADAMTS17
4	106074826	T	G	4.022e-39	rs6533181	TET2
4	106688904	A	G	4.326e-39	rs10516526	GSTCD,INTS12
4	106661194	G	A	4.683e-39	rs72671873	GSTCD,INTS12
4	106604190	A	G	6.005e-39	rs35370743	ARHGEF38,INTS12
4	106624529	C	T	8.375e-39	rs17036129	ARHGEF38,INTS12
13	50722895	C	A	1.704e-37	rs1326122	DLEU1
6	32071893	C	T	4.038e-37	rs3134954	TNXB,ATF6B
6	32050544	C	T	1.013e-36	rs3130287	TNXB
6	32080146	A	C	2.299e-36	rs3130342	TNXB,ATF6B
10	12277992	C	T	3.064e-35	rs7068966	CDC123
6	130341235	T	C	4.499e-35	rs113898003	L3MBTL3
6	32401079	A	G	1.547e-34	rs3129860	HLA-DRA
6	32404377	A	C	1.766e-34	rs3129868	HLA-DRA
6	31812038	T	G	3.791e-34	rs9267576	C6orf48
4	106211443	A	G	4.835e-34	rs2647268	TET2
4	106212562	G	A	8.416e-34	rs2726491	TET2
11	66703817	A	G	2.432e-33	rs34469991	PC,C11orf86
11	66501624	T	C	3.913e-33	rs34419890	SPTBN2
13	50349898	G	A	5.711e-32	rs78844280	KPNA3
6	31577825	A	G	1.122e-31	rs2857609	AIF1
2	56199556	A	G	1.853e-31	rs55805406	EFEMP1
6	126966308	T	C	3.122e-31	rs4549631	CENPW
15	84382953	T	C	4.688e-31	rs2562768	ADAMTSL3
2	56189500	C	T	5.127e-31	rs74938797	EFEMP1
2	55987068	A	G	2.12e-30	rs6755214	PNPT1
2	23973799	T	C	3.368e-29	rs6751857	ATAD2B
16	69917740	C	T	8.301e-29	rs6499270	WWP2
16	69793463	C	A	1.09e-28	rs12925700	WWP2
6	27810626	T	C	2.41e-28	rs175597	HIST1H2BN
6	27796935	G	T	3.518e-28	rs200490	HIST1H4K
6	27798257	T	C	3.679e-28	rs200489	HIST1H4K
5	147856522	G	A	4.309e-28	rs7733410	HTR4
22	30592069	T	C	6.713e-28	rs2412980	HORMAD2
6	27491299	G	A	1.839e-27	rs6904596	ZNF184
17	62007498	A	G	9.943e-27	rs2070776	CD79B
22	30427564	G	A	1.054e-26	rs73883360	MTMR3
1	218609702	A	G	1.16e-26	rs6684205	TGFB2
6	26582035	C	T	1.462e-26	rs13198716	ABT1
6	34207990	C	T	1.232e-25	rs114344942	HMGA1
15	78826180	G	A	6.036e-25	rs931794	HYKK
22	30221120	C	T	1.844e-24	rs11549795	ASCC2
22	30200713	G	A	1.942e-24	rs36571	ASCC2
22	30200761	C	G	2.628e-24	rs28265	ASCC2
16	69588572	T	C	4.361e-24	rs1364063	NFAT5
6	27251379	A	G	5.694e-24	rs13207082	POM121L2
15	78814046	G	A	6.996e-24	rs10519203	HYKK
15	78806023	T	C	7.214e-24	rs8034191	HYKK
6	35090097	T	C	1.509e-23	rs2234044	TCP11
14	93102251	C	T	1.616e-23	rs17184313	RIN3
6	35088381	C	G	1.672e-23	rs2234045	TCP11
14	93103309	C	T	1.726e-23	rs10498635	RIN3
6	35088855	C	G	2.013e-23	rs13203612	TCP11
14	93099234	T	A	2.09e-23	rs11627441	RIN3
6	35043059	G	A	2.594e-23	rs820062	ANKS1A
6	25904652	A	C	3.261e-23	rs7748167	SLC17A2
2	242497274	G	T	4.598e-23	rs56211918	BOK
5	77397682	G	A	6.793e-23	rs425641	AP3B1
5	77438686	C	T	1.147e-22	rs7378759	AP3B1
17	79959703	C	G	1.517e-22	rs9912553	ASPSCR1
6	28671343	G	C	3.432e-22	rs6908726	SCAND3
6	109266255	T	C	4.007e-22	rs2806356	ARMC2
1	26756856	T	C	5.761e-22	rs17261915	LIN28A
2	218675144	G	A	6.388e-22	rs918950	TNS1
9	139110654	C	T	7.612e-22	rs12684650	QSOX2
2	218674697	C	T	8.187e-22	rs918949	TNS1
6	109268050	C	T	1.014e-21	rs2798641	ARMC2
2	218673765	C	T	1.389e-21	rs12998823	TNS1
6	28630691	G	A	2.238e-21	rs13194504	SCAND3
3	169265705	T	C	2.254e-21	rs11709963	MECOM
2	157016257	C	T	2.755e-21	rs72902177	NR4A2
6	28954293	G	A	2.96e-21	rs3129791	ZNF311
12	93976954	A	G	3.266e-21	rs3825199	SOCS2
3	141105570	A	G	3.961e-21	rs724016	ZBTB38
12	93978504	G	T	4.677e-21	rs11107116	SOCS2
6	28980707	A	G	5.332e-21	rs3130893	ZNF311
13	50925421	G	T	8.371e-21	rs3118089	DLEU1
6	29057639	G	A	9.883e-21	rs3129788	OR2B3
20	47685320	G	C	1.147e-20	rs2227946	CSE1L
6	29167575	G	A	1.232e-20	rs3116830	OR2J2
6	29248149	T	C	1.778e-20	rs3130834	OR14J1
7	23502974	T	A	1.918e-20	rs12534093	IGF2BP3
6	22076031	C	T	2.35e-20	rs196023	PRL
3	172165727	C	T	2.643e-20	rs572169	GHSR
5	122681834	C	T	3.31e-20	rs1047440	CEP120
2	239876527	T	C	3.525e-20	rs62191107	TWIST2
2	239877148	C	T	4.553e-20	rs12477314	TWIST2
2	239872704	C	T	4.709e-20	rs62191105	TWIST2
6	29260431	C	T	6.035e-20	rs3117425	OR14J1
8	57095808	T	C	8.961e-20	rs10958476	PLAG1
16	88813060	C	T	9.494e-20	rs78579285	PIEZO1
5	122727026	G	A	1.085e-19	rs6876883	CEP120
10	78318879	A	C	1.637e-19	rs2579762	C10orf11
20	47903019	G	A	3.115e-19	rs237743	ZNFX1
3	158241767	A	C	3.209e-19	rs1595029	RSRC1
3	71682905	A	G	3.432e-19	rs35987099	EIF4E3
15	89415247	C	G	5.579e-19	rs3817428	ACAN
20	47895242	A	G	6.759e-19	rs6648	ZNFX1
6	140273647	G	A	6.919e-19	rs642858	CITED2
20	47865784	C	T	8.693e-19	rs6512577	ZNFX1
4	146139896	A	G	8.792e-19	rs11736535	OTUD4
1	41530871	T	C	1.229e-18	rs6686842	SCMH1
5	158382797	C	A	1.348e-18	rs6556376	EBF1
5	156920756	G	T	4.334e-18	rs1990950	NIPAL4,ADAM19
9	119416731	G	A	4.931e-18	rs803915	ASTN2
6	109783941	A	G	7.298e-18	rs1046943	MICAL1,ZBTB24
6	22100075	G	A	8.282e-18	rs1207775	PRL
14	24835500	T	C	8.469e-18	rs36226649	NFATC4
1	26450009	C	T	8.654e-18	rs17163588	PDIK1L
6	34381136	G	A	1.154e-17	rs77393224	RPS10-NUDT3
1	26403991	C	T	1.256e-17	rs3008233	TRIM63
6	152157881	C	T	1.623e-17	rs6902771	ESR1
2	18292748	G	A	2.92e-17	rs62126364	KCNS3
6	152163335	T	C	3.655e-17	rs2234693	ESR1
7	46577056	A	G	3.804e-17	rs723149	AC011294.3
9	119355805	T	C	7.163e-17	rs6478245	ASTN2
10	124217414	T	C	7.392e-17	rs78973239	ARMS2
9	119357964	G	A	7.485e-17	rs7866525	ASTN2
15	74243246	T	C	9.041e-17	rs12437465	LOXL1
10	78359933	C	A	1.344e-16	rs2395392	C10orf11
3	57882601	C	T	1.462e-16	rs17058639	SLMAP
1	26883511	A	C	2.118e-16	rs2229712	RPS6KA1
6	30299245	T	G	2.639e-16	rs3094067	TRIM39,TRIM39-RPP21
12	65991966	T	C	3.023e-16	rs10784482	MSRB3
6	152129077	T	C	4.151e-16	rs2077647	ESR1
6	142548099	C	T	4.507e-16	rs225717	VTA1
6	142527142	A	G	5.658e-16	rs225694	VTA1
3	157875221	C	T	5.993e-16	rs6800218	RSRC1
1	41745770	T	C	6.219e-16	rs2154319	SCMH1
12	30781912	A	G	6.729e-16	rs6487923	IPO8
9	23588583	C	T	7.722e-16	rs10965947	ELAVL2
2	25086827	T	G	8.054e-16	rs1529897	ADCY3
3	13800722	T	C	8.086e-16	rs4257528	WNT7A
6	30279130	G	A	8.25e-16	rs3130380	TRIM39
3	71679148	C	T	8.557e-16	rs830620	EIF4E3
19	55993436	G	T	1.008e-15	rs147110934	ZNF628
20	62337406	A	G	1.152e-15	rs6011040	ARFRP1
17	69138243	C	T	1.391e-15	rs17178034	AC007461.1
6	142561251	G	T	1.4e-15	rs225738	VTA1
3	129050756	T	C	1.402e-15	rs6439167	H1FX
20	62343956	T	G	1.489e-15	rs2315008	ZGPAT,RP4-583P15.15
6	142336801	G	A	1.601e-15	rs11155227	NMBR
9	4144772	C	T	2.008e-15	rs10814852	GLIS3
19	10754905	G	T	2.133e-15	rs10948	SLC44A2,AC011475.1
6	142345692	G	C	2.285e-15	rs11968035	NMBR
1	26873245	A	G	3.26e-15	rs2278978	RPS6KA1
3	32937596	C	T	3.412e-15	rs4909017	TRIM71
20	33320571	T	C	3.588e-15	rs45465702	TP53INP2,NCOA6
2	199696832	T	C	3.972e-15	rs10931835	PLCL1
7	23648714	G	T	4.976e-15	rs12700451	CCDC126
10	93043858	T	C	5.66e-15	rs13675	PCGF5
6	30333505	G	T	6.451e-15	rs3094054	RPP21
3	32929115	T	C	6.596e-15	rs9310995	TRIM71
1	26482411	G	A	7.344e-15	rs75204979	FAM110D
19	4966189	G	C	7.364e-15	rs35514860	KDM4B
15	74229065	G	A	8.707e-15	rs893817	LOXL1
9	23583321	G	A	9.986e-15	rs10965941	ELAVL2
6	109956050	C	T	1.141e-14	rs13201430	AK9
1	172203894	G	A	1.328e-14	rs12402966	DNM3
9	98231008	A	G	1.638e-14	rs16909898	PTCH1
1	172214187	T	C	1.914e-14	rs16844126	DNM3
2	15904041	A	G	2.388e-14	rs2544531	AC008271.1
11	62378221	A	G	2.507e-14	rs11231161	EML3
6	25420344	C	G	2.618e-14	rs913455	LRRC16A
7	23628533	T	C	2.797e-14	rs11980035	CCDC126
4	25408838	G	A	3.558e-14	rs34811474	ANAPC4
7	140774467	C	G	4.169e-14	rs477223	TMEM178B
11	67470924	C	A	4.707e-14	rs67883055	ALDH3B2
22	18457986	T	C	4.762e-14	rs5992137	MICAL3
6	81046299	G	A	5.622e-14	rs2322754	BCKDHB
1	218858734	A	G	6.749e-14	rs1481363	C1orf143
2	25194741	G	A	6.797e-14	rs7593864	DNAJC27
10	78629107	G	A	7.536e-14	rs2894347	KCNMA1
1	172189889	T	G	7.84e-14	rs678962	DNM3
17	69224654	G	T	8.767e-14	rs737958	AC007461.1
9	119249339	C	G	9.84e-14	rs7852872	ASTN2
1	17306029	C	A	1.075e-13	rs9435731	MFAP2
2	25192908	C	A	1.156e-13	rs56784950	DNAJC27
10	105610326	G	A	1.434e-13	rs10786772	SH3PXD2A
22	18463608	C	T	1.484e-13	rs8140977	MICAL3
9	119248993	T	C	1.503e-13	rs7040792	ASTN2
7	23607697	T	C	1.611e-13	rs13245014	CCDC126
22	18465105	G	A	1.645e-13	rs9605480	MICAL3
1	51252471	A	C	2.022e-13	rs72902760	FAF1
2	178565913	T	C	2.243e-13	rs17400325	PDE11A
3	57178293	C	T	2.32e-13	rs12494525	IL17RD
11	47529947	C	A	2.35e-13	rs7124681	CELF1
6	109158405	C	T	2.649e-13	rs2848598	ARMC2
3	32974923	G	A	2.797e-13	rs62253819	CCR4
10	105599770	T	G	3.254e-13	rs11191822	SH3PXD2A
1	17301780	A	G	5.09e-13	rs761422	MFAP2
11	47650993	C	T	5.445e-13	rs3817334	MTCH2
11	62381703	C	CT	5.494e-13	rs35904570	ROM1
6	34775096	C	T	5.636e-13	rs72894003	UHRF1BP1
4	124838185	T	A	5.642e-13	rs12648267	SPRY1
7	156112148	A	G	6.303e-13	rs6460017	C7orf13
20	33114201	A	G	6.619e-13	rs8116198	DYNLRB1
3	71536301	C	T	6.623e-13	rs62247171	FOXP1
1	22445991	C	T	6.628e-13	rs3765351	WNT4
9	96914890	G	A	6.986e-13	rs112594996	PTPDC1
8	8661534	T	C	8.22e-13	rs12547493	MFHAS1
2	15904734	G	A	8.285e-13	rs6728750	AC008271.1
15	71680080	G	T	9.256e-13	rs8033889	CT62,THSD4
1	227668181	G	A	9.593e-13	rs2819522	ZNF678
14	24707479	G	A	9.744e-13	rs34354104	GMPR2
5	156727692	T	C	9.982e-13	rs3815829	CYFIP2
5	108086375	A	C	1.202e-12	rs77606373	FER
4	124874366	G	A	1.218e-12	rs4833959	SPRY1
8	123985708	A	G	1.693e-12	rs3802266	ZHX2
19	4965064	G	A	1.927e-12	rs10853981	KDM4B
1	22475649	T	C	2.324e-12	rs7521775	WNT4
6	158910698	G	A	2.622e-12	rs12206717	TULP4
2	15902679	T	C	3.15e-12	rs2112101	AC008271.1
2	232978214	C	T	4.431e-12	rs3100596	DIS3L2
10	78525525	G	A	4.737e-12	rs864677	KCNMA1
11	62337203	C	T	5.776e-12	rs7942991	EEF1G,MIR3654
12	94207532	G	A	6.119e-12	rs3847787	CRADD
16	31004812	T	C	6.457e-12	rs12445568	STX1B
3	156505652	C	A	6.617e-12	rs62277141	LEKR1
4	57824451	G	A	7.393e-12	rs56155140	NOA1
17	62530885	TAAG	T	7.541e-12	rs145444747	CEP95
4	3006043	C	T	1.021e-11	rs1024323	GRK4
14	93516465	T	C	1.123e-11	rs2180369	ITPK1
9	119248059	A	G	1.31e-11	rs17220352	ASTN2
6	158931875	T	G	1.372e-11	rs17583127	TULP4
12	65718299	T	G	1.374e-11	rs17178006	MSRB3
1	150551327	G	A	1.638e-11	rs11580946	MCL1
8	120596023	A	G	1.646e-11	rs10283100	ENPP2
3	157899163	G	A	2.333e-11	rs1724728	RSRC1
20	32654818	C	A	2.984e-11	rs79027916	RALY
12	3379139	T	C	3.202e-11	rs73048933	TSPAN9
6	110059000	G	A	3.215e-11	rs11964533	FIG4
2	18725739	G	A	3.242e-11	rs11890443	RDH14
3	156544488	C	G	4.702e-11	rs62273902	LEKR1
12	28605426	G	A	4.826e-11	rs10771427	CCDC91
1	178836971	T	C	5.251e-11	rs3753535	ANGPTL1,RALGPS2
6	35633456	A	G	6.392e-11	rs13192954	FKBP5
1	178751231	A	G	7.413e-11	rs11801661	RALGPS2
3	157928701	C	T	7.457e-11	rs1729999	RSRC1
5	170795723	G	A	1.086e-10	rs7703205	NPM1
2	135675767	T	C	1.153e-10	rs41449851	CCNT2
2	42531871	G	T	1.168e-10	rs12464702	EML4
15	71702266	T	G	1.229e-10	rs12903187	CT62,THSD4
3	156570680	G	A	1.65e-10	rs62273959	LEKR1
6	29649547	T	C	2.075e-10	rs385492	ZFP57
16	3695354	G	A	2.09e-10	rs735830	DNASE1
6	140690085	C	T	2.213e-10	rs34380839	CITED2
2	42426524	A	G	2.255e-10	rs12614424	EML4
3	157937939	A	G	2.303e-10	rs698979	RSRC1
14	37544995	A	G	2.946e-10	rs12879259	SLC25A21
4	2967598	G	C	3.572e-10	rs1056094	GRK4
20	47480655	C	T	3.741e-10	rs11908276	PREX1
1	204488687	A	G	4.562e-10	rs12039365	MDM4
4	2990499	G	T	5.147e-10	rs2960306	GRK4
9	96893945	A	G	5.891e-10	rs1257763	PTPDC1
6	158873908	C	T	5.947e-10	rs17503148	TULP4
4	2965676	C	T	7.421e-10	rs16843684	GRK4
20	47469238	T	C	8.454e-10	rs34112716	PREX1
1	227609371	C	A	1.314e-09	rs3000803	CDC42BPA
10	32128611	A	G	1.48e-09	rs2808096	ARHGAP12
18	20720973	G	T	1.625e-09	rs11082304	CABLES1
6	105445364	A	G	2.737e-09	rs9377684	LIN28B
4	144359490	C	T	2.872e-09	rs28925904	GAB1
8	9012914	G	A	2.899e-09	rs330933	RP11-10A14.4
18	22284486	C	T	3.199e-09	rs339938	HRH4
16	70548297	G	A	3.486e-09	rs3931036	COG4
6	105378954	C	T	3.562e-09	rs7759938	LIN28B
13	51308500	C	T	4.423e-09	rs79528914	DLEU7
16	30803299	C	T	4.472e-09	rs11645175	ZNF629
7	99332948	T	G	5.782e-09	rs45446698	CYP3A7
3	57519194	A	G	6.042e-09	rs56264120	DNAH12
12	56412487	T	G	6.339e-09	rs1701704	IKZF4
16	30785824	C	T	6.651e-09	rs11642862	RNF40
14	93544391	A	G	7.319e-09	rs72706433	ITPK1
12	56390636	A	G	7.944e-09	rs705702	SUOX
20	32668624	C	T	8.354e-09	rs77042903	RALY
11	65715204	G	A	8.927e-09	rs71455793	SART1
12	56416928	A	C	8.941e-09	rs2456973	IKZF4
15	67500330	T	C	1.001e-08	rs4776905	AAGAB
16	78225633	A	G	1.034e-08	rs2345443	WWOX
7	23955398	A	G	1.097e-08	rs10252371	STK31
1	204437571	G	C	1.718e-08	rs17406570	PIK3C2B
8	135612745	A	G	2.68e-08	rs894344	ZFAT
8	120429024	G	A	4.769e-08	rs2279112	NOV
8	8974673	A	G	4.781e-08	rs56135405	ERI1

### Sheet: PEF AFR
CHR	POS	REF	ALT	P	ID	NEAREST_GENES

### Sheet: PEF EUR
CHR	POS	REF	ALT	P	ID	NEAREST_GENES
4	145440288	C	T	1.103e-90	rs6829956	HHIP
4	145442364	G	A	1.386e-90	rs13116999	HHIP
1	205912786	G	T	1.594e-34	rs1342062	SLC26A9
20	34025756	A	G	5.759e-31	rs143384	GDF5
11	66649527	G	C	3.187e-26	rs35099456	LRFN4,PC
11	66951965	G	C	3.294e-25	rs12785905	KDM2A
11	66951966	G	C	4.417e-25	rs12785906	KDM2A
11	66988048	C	A	6.481e-25	rs12790261	AP001885.1,KDM2A
11	67024534	C	T	6.942e-25	rs7952436	KDM2A,ADRBK1
10	12285385	GA	G	2.098e-24	10:12285385_GA_G	CDC123
10	12252217	G	A	4.373e-24	rs2271804	CDC123
5	83024710	T	C	2.444e-23	rs1563553	HAPLN1
2	43762112	G	A	5.104e-21	rs77972916	THADA,PLEKHH2
5	172779211	T	C	2.01e-20	rs11747434	STC2
1	51243374	G	C	1.155e-19	rs1416685	FAF1
5	172779475	C	T	1.219e-19	rs11954548	STC2
4	5030854	A	G	1.33e-19	rs28752137	CYTL1
15	71612514	T	G	1.711e-19	rs1441358	CT62,THSD4
15	71679959	A	G	2.335e-19	rs2044029	CT62,THSD4
6	32628439	G	A	1.191e-18	rs9273508	HLA-DQB1
6	32628273	G	A	1.263e-18	rs9273495	HLA-DQB1
6	142764073	A	C	1.979e-18	rs9403386	GPR126
10	30313786	A	G	2.853e-18	rs12784436	KIAA1462
6	32626952	T	C	3.127e-18	rs4713572	HLA-DQB1
10	30313117	T	C	3.438e-18	rs11007864	KIAA1462
4	106819053	G	A	3.663e-18	rs34712979	NPNT
10	30310120	T	C	3.888e-18	rs2014144	KIAA1462
9	136146597	C	T	3.976e-18	rs550057	SURF6
6	142688969	A	G	6.31e-18	rs17280293	GPR126
1	1305493	A	G	8.913e-18	rs2649599	AURKAIP1
6	142814991	C	T	9.032e-18	rs9403391	GPR126
13	50609356	T	TA	1.062e-17	rs780924649	KCNRG
4	106828795	T	C	2.488e-17	rs6823809	NPNT
5	147856522	G	A	4.503e-17	rs7733410	HTR4
5	156926442	T	C	7.524e-17	rs13361953	NIPAL4,ADAM19
5	156928823	G	A	9.021e-17	rs10476063	NIPAL4,ADAM19
16	14398176	T	C	9.697e-17	rs30236	MKL2
5	147854970	C	T	1.108e-16	rs10037493	HTR4
6	152144503	AATGAC	A	2.837e-16	6:152144503_AATGAC_A	ESR1
6	22107290	G	A	5.506e-16	rs6456469	PRL
12	66376091	T	C	1.495e-15	rs7306710	AC090673.2
6	34165721	A	G	2.95e-15	rs7742369	HMGA1
6	34183026	C	T	3.619e-15	rs10807137	HMGA1
6	34172055	C	A	3.623e-15	rs1187115	HMGA1
8	9793601	A	C	3.839e-15	rs483916	MSRA
18	10078071	G	A	1.06e-14	rs8089099	VAPA
6	1775863	G	A	1.101e-14	rs722585	GMDS
6	1775436	G	A	1.132e-14	rs2318089	GMDS
1	31257670	G	C	1.252e-14	rs10914204	LAPTM5
6	1775714	A	T	1.263e-14	rs722587	GMDS
15	74286929	C	T	1.997e-14	rs5742914	STOML1
9	4134542	T	A	2.376e-14	rs7023451	GLIS3
9	4123044	C	G	3.021e-14	rs4740752	GLIS3
7	156127246	G	A	4.22e-14	rs12698403	C7orf13
15	89415247	C	G	4.681e-14	rs3817428	ACAN
17	30257887	TTTTTA	T	5.001e-14	rs750354756	SUZ12
12	102835693	C	T	5.608e-14	rs10745941	IGF1
12	4384844	T	G	5.634e-14	rs76895963	CCND2
3	168709843	G	T	5.734e-14	rs879394	MECOM
15	83740277	G	A	6.674e-14	rs7166645	BTBD1
21	37092980	G	A	6.883e-14	rs9981293	RUNX1
17	69386424	G	A	6.906e-14	rs8064579	AC007461.1
17	69380963	C	T	7.322e-14	rs73420735	AC007461.1
17	69380807	A	G	9.898e-14	rs9904719	AC007461.1
15	89414295	G	T	1.151e-13	rs1879529	ACAN
21	37137546	C	CT	1.367e-13	rs5843724	RUNX1
2	71786153	T	C	3.565e-13	rs6737150	DYSF
2	71785943	C	G	4.588e-13	rs6719073	DYSF
19	8670147	C	T	5.69e-13	rs62621197	ADAMTS10
3	64434481	A	G	1.424e-12	rs59110590	PRICKLE2
3	64431730	G	T	1.445e-12	rs6803651	PRICKLE2
6	2507901	T	C	1.527e-12	rs11242779	C6orf195
3	185460003	C	T	1.647e-12	rs182210682	C3orf65,IGF2BP2
3	64430551	G	C	2.005e-12	rs62247449	PRICKLE2
3	64431140	C	A	2.009e-12	rs114898153	PRICKLE2
3	185530177	G	A	2.029e-12	rs138960826	C3orf65,IGF2BP2
14	54410919	T	C	2.39e-12	rs4444235	BMP4
12	85729739	C	T	2.637e-12	rs10862970	ALX1
17	54665096	TGTGTGTG	T	3.008e-12	17:54665096_TGTGTGTG_T	NOG
17	62016727	C	CACACATATAT	3.349e-12	rs112489358	SCN4A
2	56017058	A	G	3.597e-12	rs200245099	EFEMP1
2	145805116	ATCCTTCCTTCCTTCCT	A	3.661e-12	2:145805116_ATCCTTCCTTCCTTCCT_A	ZEB2
17	12277363	CT	C	3.962e-12	17:12277363_CT_C	MAP2K4
13	100615357	T	C	4.678e-12	rs545772794	ZIC5
14	94844947	C	T	5.654e-12	rs28929474	SERPINA1
16	79234945	A	C	6.552e-12	rs59344	WWOX,PIH1
16	2144299	T	G	8.244e-12	rs34123233	PKD1
16	79234687	T	C	8.765e-12	rs410233	WWOX,PIH1
14	54414738	G	A	1.03e-11	rs12893484	BMP4
8	11439013	G	C	1.206e-11	rs2409800	BLK
3	55929848	A	G	1.278e-11	rs1156513	ERC2
20	13543564	G	A	1.311e-11	rs6109947	TASP1
12	114675995	C	T	1.47e-11	rs1269790	TBX5
12	114676117	C	A	1.475e-11	rs2384355	TBX5
8	11439225	G	A	1.617e-11	rs12677326	BLK
2	44944535	C	T	1.933e-11	rs6730944	CAMKMT
12	114669870	C	A	1.938e-11	rs2701110	TBX5
12	114667744	A	C	2.043e-11	rs1920567	TBX5
12	114670194	T	C	2.172e-11	rs2555017	TBX5
12	114674346	C	T	2.216e-11	rs1271988	TBX5
16	79234587	G	A	2.254e-11	rs424074	WWOX,PIH1
17	36861636	T	TG	2.41e-11	rs561223711	MLLT6
4	85301481	T	G	2.554e-11	rs402672	NKX6-1
2	23912401	C	T	3.764e-11	rs2551347	KLHL29,ATAD2B
11	65961498	G	T	4.1e-11	rs56223081	PACS1
20	48910982	G	C	4.67e-11	rs11905781	CEBPB
9	23589354	G	C	4.692e-11	rs1854577	ELAVL2
4	85312109	C	T	4.697e-11	rs17008780	NKX6-1
1	26743903	C	T	9.711e-11	rs6683792	LIN28A
12	65913960	A	G	1.373e-10	rs1472259	MSRB3
10	102564028	T	TACAC	1.426e-10	rs10639967	PAX2
12	65901140	C	T	1.514e-10	rs7306322	MSRB3
2	151018807	T	C	1.557e-10	rs72855705	RND3
12	65915317	A	C	1.616e-10	rs7313440	MSRB3
7	7290732	A	G	2.033e-10	rs1468520	C1GALT1
6	25514179	G	A	2.36e-10	rs35789010	LRRC16A
13	100898215	C	T	2.378e-10	13:100898215_C_T	PCCA
8	10831868	T	G	2.405e-10	rs10096421	XKR6
2	151031139	A	T	2.713e-10	rs368931559	RND3
12	50512052	ACTCCTGACCTCAGGTGATCCACC	A	3.548e-10	rs773697092	COX14
2	42553210	C	A	3.766e-10	rs2286703	EML4
4	170034262	C	CT	3.88e-10	rs557151832	SH3RF1
13	100888155	G	A	3.89e-10	rs763562313	PCCA
8	11074036	G	A	4.645e-10	rs35499486	MTMR9
11	66003852	G	A	4.728e-10	rs71457704	PACS1
14	105161462	A	T	4.735e-10	rs4444271	INF2
15	100692953	G	A	5.175e-10	rs72755233	ADAMTS17
12	48344038	C	T	5.244e-10	rs1015390	VDR
11	65789137	C	G	6.432e-10	rs34114713	CATSPER1
12	48346363	C	T	6.874e-10	rs12721416	VDR
17	46621695	GA	G	7.103e-10	17:46621695_GA_G	HOXB2
11	46095567	T	C	7.84e-10	rs2860404	PHF21A
15	75027880	C	T	8.115e-10	rs2472297	CYP1A1
13	99414857	G	A	8.243e-10	rs552223247	SLC15A1
13	99415899	G	C	8.27e-10	rs572600568	SLC15A1
6	134069785	A	G	8.33e-10	rs12196724	TCF21
6	134018119	C	CA	8.748e-10	rs201395050	EYA4
2	19411100	T	C	9.658e-10	rs10204228	OSR1
11	46078656	G	A	1.042e-09	rs2959084	PHF21A
13	99706864	A	G	1.192e-09	rs564774426	DOCK9
13	100794494	C	G	1.21e-09	rs529746059	PCCA
13	99606294	G	A	1.257e-09	rs547009957	DOCK9
2	18287623	T	C	1.335e-09	rs55884799	KCNS3
15	84541379	C	CACACACACAG	1.633e-09	rs796701217	ADAMTSL3
2	19434656	C	T	1.657e-09	rs13403560	OSR1
2	19439119	G	C	1.883e-09	rs7602668	OSR1
3	83806103	A	G	1.983e-09	rs112570470	CADM2
8	57123523	T	C	2.092e-09	rs62515432	PLAG1
1	52307701	T	C	2.153e-09	rs142478128	NRD1
5	148206885	C	T	2.263e-09	rs1800888	ADRB2
1	32094261	C	A	2.265e-09	rs10914457	HCRTR1
1	32064726	G	GA	2.58e-09	rs11450478	TINAGL1
6	57348149	C	T	2.639e-09	rs62401580	PRIM2
6	108994161	A	G	2.713e-09	rs3800227	FOXO3
12	28846917	T	G	2.764e-09	rs3847677	CCDC91
9	127816147	T	C	2.8e-09	rs600310	SCAI
3	49864924	C	CA	3.181e-09	rs111488606	TRAIP
6	134214525	C	G	3.187e-09	rs12190287	TCF21
4	143471525	G	A	3.224e-09	rs72726446	INPP4B
5	92441594	A	C	3.235e-09	rs55971857	NR2F1
11	68386735	G	A	3.281e-09	rs60538784	PPP6R3
15	99505062	C	T	3.319e-09	rs2684787	IGF1R
4	143465894	G	A	3.352e-09	rs55877831	INPP4B
9	96903469	G	A	3.36e-09	rs7866254	PTPDC1
16	89628073	G	A	3.364e-09	rs9930567	RPL13
18	8803157	TA	T	3.425e-09	18:8803157_TA_T	SOGA2
9	96902441	G	T	3.718e-09	rs55990139	PTPDC1
6	57353170	T	G	3.726e-09	rs12660153	PRIM2
3	127164959	G	C	3.754e-09	rs1374925	TPRA1
15	75052927	A	G	4.055e-09	rs11857376	CYP1A2
13	101237254	G	C	4.14e-09	rs571968728	GGACT
1	32099856	G	T	4.171e-09	rs77896924	PEF1
15	69416884	T	TTA	4.448e-09	rs71147591	GLCE
6	142561244	T	C	4.547e-09	rs4594972	VTA1
6	142560957	A	G	4.559e-09	rs9385988	VTA1
15	69417373	G	C	4.616e-09	rs71402298	GLCE
6	142560307	T	C	4.621e-09	rs7765914	VTA1
15	69424568	G	A	4.662e-09	rs8026900	GLCE
2	18551817	A	AT	5.052e-09	rs36001749	KCNS3
15	69418090	C	G	5.128e-09	rs12101805	GLCE
15	69418010	C	T	5.137e-09	rs8041898	GLCE
9	96900505	C	G	5.217e-09	rs7854962	PTPDC1
2	18550733	C	T	5.299e-09	rs11685361	KCNS3
6	142561988	T	G	5.438e-09	rs9496302	VTA1
5	60685757	A	G	5.774e-09	rs4490539	ZSWIM6
2	18555235	G	C	5.867e-09	rs34360690	KCNS3
16	82211418	A	G	5.87e-09	rs2967375	MPHOSPH6
10	104487871	T	C	5.933e-09	rs2265309	SFXN2
11	47665686	G	A	6.123e-09	rs11039324	MTCH2
2	242500662	C	T	6.186e-09	rs876531	BOK
11	47441335	A	G	6.242e-09	rs7120413	PSMC3
13	101524537	G	A	6.621e-09	rs566003058	NALCN
2	18290109	A	G	6.772e-09	rs56025828	KCNS3
11	61018328	A	C	6.886e-09	rs603061	PGA5,PGA4
18	8801351	A	G	6.972e-09	rs513953	SOGA2
15	99504843	C	T	7.116e-09	rs2654980	IGF1R
13	101524364	T	C	7.167e-09	rs563257107	NALCN
2	242498497	G	A	7.256e-09	rs76993203	BOK
10	50214892	A	T	7.367e-09	rs7097716	VSTM4
6	158683646	A	T	7.536e-09	rs262827	TULP4
6	35244740	A	AT	7.677e-09	rs764466800	ZNF76
9	96905904	G	C	7.727e-09	rs10761318	PTPDC1
6	110077023	C	T	7.867e-09	rs7451512	FIG4
6	110079111	A	G	8.001e-09	rs12203993	FIG4
6	110084534	G	A	8.051e-09	rs12190372	FIG4
4	144590485	G	T	8.156e-09	rs62339314	FREM3
6	110070767	A	G	8.163e-09	rs2025147	FIG4
6	110068322	C	T	8.285e-09	rs13198852	FIG4
6	110068614	G	A	8.344e-09	rs12528392	FIG4
6	110070022	G	A	8.425e-09	rs11153216	FIG4
11	126009500	T	C	8.473e-09	rs541601	RPUSD4
6	34997606	T	A	8.616e-09	rs2258604	ANKS1A
22	50338828	T	C	8.69e-09	rs530024531	PIM3
22	50338827	G	T	8.695e-09	rs559652573	PIM3
6	35110279	C	A	8.702e-09	rs386700110	TCP11
6	35110279	C	A	8.702e-09	rs7750645	TCP11
9	99154371	A	G	8.822e-09	rs7853063	ZNF367
6	109767930	G	T	8.957e-09	rs9320288	MICAL1
11	126027095	C	CT	9.816e-09	rs11390293	RPUSD4
4	122772534	G	GA	1.001e-08	rs752441708	BBS7
14	58816206	T	C	1.014e-08	rs12879717	ARID4A
8	13315657	T	C	1.028e-08	rs73208026	DLC1
17	77896371	A	C	1.084e-08	rs57851800	TBC1D16
17	77896660	C	T	1.112e-08	rs62076640	TBC1D16
14	58794001	G	A	1.119e-08	rs2145598	ARID4A
6	109269032	GA	G	1.131e-08	6:109269032_GA_G	ARMC2
3	142123392	G	A	1.153e-08	rs73238180	XRN1
14	58812732	G	A	1.162e-08	rs8022300	ARID4A
17	77897502	C	T	1.184e-08	rs66490734	TBC1D16
8	13326350	A	T	1.245e-08	rs137901132	DLC1
6	154728063	T	G	1.262e-08	rs4537160	CNKSR3
15	99501581	C	T	1.265e-08	rs702497	IGF1R
17	77896764	T	C	1.275e-08	rs62076641	TBC1D16
17	77897172	A	C	1.276e-08	rs112512790	TBC1D16
14	58797953	G	A	1.279e-08	rs10137475	ARID4A
14	58797647	G	A	1.28e-08	rs58231973	ARID4A
12	23062674	A	G	1.284e-08	rs2467454	ETNK1
15	99505980	C	T	1.317e-08	rs2684785	IGF1R
2	44037396	C	G	1.319e-08	rs116520905	DYNC2LI1
2	15906854	T	C	1.335e-08	rs2544536	AC008271.1
12	98779357	TA	T	1.343e-08	12:98779357_TA_T	RP11-181C3.1
2	15906778	T	C	1.37e-08	rs2544535	AC008271.1
5	131795310	T	G	1.424e-08	rs10477741	C5orf56
3	172123761	G	GGA	1.439e-08	rs149846151	GHSR
12	20685419	A	C	1.494e-08	rs74334253	PDE3A
3	57315557	A	G	1.505e-08	rs1355797	ASB14
12	20681638	G	C	1.53e-08	rs76946649	PDE3A
10	104503584	C	T	1.597e-08	rs3818708	WBP1L
6	147976285	GT	G	1.621e-08	6:147976285_GT_G	SAMD5
2	9286394	GC	G	1.663e-08	rs796206332	ASAP2
6	64827221	AC	A	1.688e-08	rs371339112	EYS
6	35367909	A	G	1.698e-08	rs1040436	PPARD
10	104500659	C	T	1.701e-08	rs10786706	SFXN2
3	57316322	T	C	1.703e-08	rs59748147	ASB14
1	24882805	A	G	1.709e-08	rs6702180	NCMAP
12	23064038	T	A	1.748e-08	rs2467109	ETNK1
6	35377341	GTGT	G	1.763e-08	rs770690203	PPARD
12	20680642	T	C	1.766e-08	rs56099634	PDE3A
6	134226147	T	C	1.795e-08	rs162185	TCF21
10	104508202	A	G	1.804e-08	rs12763284	WBP1L
16	89680337	G	C	1.841e-08	rs187720	DPEP1
12	98778436	C	T	1.887e-08	rs4762486	RP11-181C3.1
8	134645416	T	G	1.918e-08	rs10094173	ST3GAL1
6	57837608	T	TA	1.932e-08	rs557858453	PRIM2
1	43949810	A	G	1.933e-08	rs2992037	HYI
5	50840436	A	C	1.952e-08	rs1946265	ISL1
6	35372524	G	C	1.962e-08	rs2267667	PPARD
10	104509064	G	T	1.963e-08	rs67506723	WBP1L
19	8198492	G	A	1.991e-08	rs112368459	FBN3
10	62082738	A	G	2.004e-08	rs1350632	ANK3
6	35371753	A	G	2.02e-08	rs7751481	PPARD
11	126010971	A	G	2.038e-08	rs662265	RPUSD4
3	57287950	G	A	2.056e-08	rs3942261	APPL1
16	87446053	G	A	2.1e-08	rs2042395	ZCCHC14
6	35395618	C	T	2.136e-08	rs1053049	PPARD
12	98781566	T	A	2.139e-08	rs7974392	RP11-181C3.1
2	9303996	C	T	2.143e-08	rs13018435	ASAP2
7	23569472	C	CT	2.143e-08	rs34435723	TRA2A
22	50343738	T	G	2.155e-08	rs117800401	PIM3
4	144598366	G	T	2.168e-08	rs147367214	FREM3
6	149795342	C	T	2.173e-08	rs7747354	ZC3H12D
6	149797595	G	A	2.183e-08	rs9485397	ZC3H12D
1	24882890	A	G	2.199e-08	rs6656087	NCMAP
14	84319021	A	G	2.22e-08	rs1705633	RP11-497E19.2
5	50842005	A	C	2.222e-08	rs6867598	ISL1
6	35369806	C	T	2.241e-08	rs1883322	PPARD
6	149795522	G	A	2.245e-08	rs7747948	ZC3H12D
6	35370728	A	T	2.254e-08	rs2267666	PPARD
1	24882897	C	T	2.262e-08	rs6692221	NCMAP
4	143764905	G	T	2.277e-08	rs78959586	INPP4B
19	8198481	T	C	2.313e-08	rs111455502	FBN3
6	57707460	C	T	2.321e-08	rs72875386	PRIM2
11	126027473	A	G	2.346e-08	rs3133084	RPUSD4
10	62075547	C	G	2.384e-08	rs10821718	ANK3
11	61017951	A	G	2.411e-08	rs4939511	PGA5,PGA4
4	107232695	T	C	2.421e-08	rs114723682	TBCK
13	50979081	G	C	2.477e-08	rs140798001	DLEU1
11	126010797	A	G	2.506e-08	rs503441	RPUSD4
1	73075932	T	C	2.525e-08	rs12040855	NEGR1
12	24088506	C	A	2.553e-08	rs7973271	SOX5
5	131759825	T	C	2.588e-08	rs77335401	C5orf56
10	87710374	T	C	2.595e-08	rs2882833	GRID1
20	45532447	T	TA	2.606e-08	rs11482825	EYA2
2	24723744	G	A	2.627e-08	rs12478071	NCOA1
13	108609726	C	T	2.63e-08	rs35503005	FAM155A
1	41551510	CT	C	2.671e-08	1:41551510_CT_C	SCMH1
8	134645607	C	T	2.698e-08	rs10107584	ST3GAL1
22	28341062	ATCCT	A	2.709e-08	22:28341062_ATCCT_A	PITPNB
5	139053438	A	AG	2.746e-08	rs796778052	CXXC5
5	139053439	A	AG	2.746e-08	rs71588641	CXXC5
5	131785536	G	A	2.765e-08	rs77450473	C5orf56
6	7108549	T	TTCCTCCTCC	2.778e-08	rs143321297	RREB1
20	45493818	G	C	2.866e-08	rs13044825	EYA2
16	87445839	C	T	2.877e-08	rs3748400	ZCCHC14
3	57320482	G	A	2.896e-08	rs12487501	ASB14
6	154746879	C	CTTGCTTCAGCCTCAAGCAAGCA	2.999e-08	rs141249887	CNKSR3
6	128818055	G	T	3.026e-08	rs572594114	PTPRK
1	24882939	A	C	3.042e-08	rs6656106	NCMAP
4	122798413	T	C	3.067e-08	rs35495505	TRPC3
21	28348083	A	G	3.071e-08	rs1497290	ADAMTS5
2	19305963	C	A	3.274e-08	rs62125025	OSR1
3	172191144	A	G	3.293e-08	rs7637580	GHSR
13	50917535	C	T	3.411e-08	rs2762063	DLEU1
20	45502865	C	T	3.416e-08	rs11698277	EYA2
2	24724553	C	T	3.458e-08	rs9677360	NCOA1
3	25721771	A	G	3.486e-08	rs73055815	TOP2B
5	131723065	C	T	3.509e-08	rs17689550	SLC22A5
13	50928759	G	A	3.533e-08	rs77496214	DLEU1
4	122796917	G	A	3.589e-08	rs67775544	TRPC3
4	144775232	G	T	3.59e-08	rs62337338	GYPE
3	172190200	T	C	3.597e-08	rs9814532	GHSR
3	25639266	A	AT	3.624e-08	rs10638799	RARB
12	24098019	C	G	3.634e-08	rs7960515	SOX5
12	713752	T	C	3.68e-08	rs2535398	NINJ2
6	7112819	A	G	3.795e-08	rs6925389	RREB1
7	92237396	A	T	3.839e-08	rs42031	CDK6
4	119124720	T	C	3.842e-08	rs2892799	NDST3
14	84338200	A	G	3.862e-08	rs4904145	RP11-497E19.2
2	18859503	C	G	3.915e-08	rs11096550	NT5C1B
12	24087441	G	T	3.931e-08	rs4963729	SOX5
4	119121473	T	C	3.951e-08	rs2140475	NDST3
1	73076950	TAGATTAAAATTTGC	T	3.966e-08	rs764202761	NEGR1
14	99662868	GA	G	3.968e-08	14:99662868_GA_G	BCL11B
14	84337112	C	T	4.02e-08	rs10130631	RP11-497E19.2
6	35725823	T	C	4.038e-08	rs2817046	ARMC12
6	154736783	G	A	4.077e-08	rs7750888	CNKSR3
2	24732190	G	A	4.139e-08	rs7603434	NCOA1
16	87444694	C	G	4.139e-08	rs8045843	ZCCHC14
7	104605530	C	A	4.155e-08	rs7776707	KMT2E
4	144724481	C	A	4.171e-08	rs11734552	GYPE
10	62076964	T	C	4.2e-08	rs10821719	ANK3
20	45489407	T	A	4.243e-08	rs11699991	EYA2
7	104606003	C	T	4.285e-08	rs10266287	KMT2E
14	84334672	C	T	4.298e-08	rs7147248	RP11-497E19.2
8	13332629	AT	A	4.335e-08	8:13332629_AT_A	DLC1
20	45490032	T	C	4.348e-08	rs8125695	EYA2
9	109577271	A	C	4.37e-08	rs10119214	ZNF462
20	45526407	T	C	4.382e-08	rs1007331	EYA2
2	18853753	G	A	4.395e-08	rs6713556	NT5C1B
2	9293333	CA	C	4.399e-08	2:9293333_CA_C	ASAP2
3	13826854	T	C	4.421e-08	rs729639	WNT7A
14	84335262	A	G	4.425e-08	rs28526150	RP11-497E19.2
22	50167652	T	C	4.428e-08	rs4468	BRD1
2	205146909	A	G	4.475e-08	rs6723208	PARD3B
1	24891340	C	T	4.517e-08	rs6424105	NCMAP
6	62357293	G	A	4.555e-08	rs438453	KHDRBS2
10	62074139	G	A	4.614e-08	rs1471246	ANK3
7	92237533	A	T	4.625e-08	rs42033	CDK6
13	50919690	G	A	4.63e-08	rs151206057	DLEU1
3	56315452	A	G	4.633e-08	rs12633496	ERC2
6	147976518	T	A	4.707e-08	rs12663247	SAMD5
4	144757355	T	A	4.712e-08	rs79607705	GYPE
2	9301982	G	A	4.928e-08	rs12692377	ASAP2
2	18866226	G	A	4.968e-08	rs16985416	NT5C1B
